# A Novel Multi-Omics Deep Learning Framework for Spatiotemporal Cerebral Cortex Localization & Expression

**DOI:** 10.1101/2025.04.01.25324440

**Authors:** Ganesh Talluri, Ashwin Rokkam

## Abstract

Accurately mapping and predicting amino acid localization and gene expression patterns in the dorsolateral prefrontal cortex (DLPFC) is important for presenting the molecular basis of neuronal development and function. Introducing Sculpt^TM^, a novel spatiotemporal multi-omics deep learning framework tailored to predict amino acid localization and gene expression patterns based on genomic and proteomic inputs such as gene sequences, age, and protein identities. Sculpt^TM^ uses convolutional neural networks (CNNs) to extract spatial features and recurrent neural networks (RNNs) to model sequential and temporal dynamics, allowing for detailed localization and functional predictions of expression values within the DLPFC. By doing a meta analysis across multiple multi-omics datasets, Sculpt^TM^ provides a new method for elucidating the complexities between gene expression, regional localization, and progressive neuronal heterogeneity. This framework not only advances our understanding of the DLPFC’s molecular architecture but also offers tools for drug delivery and personalized medicine.
