## Supplementary material for "A Novel Multi-Omics Deep Learning Framework for Spatiotemporal Cerebral Cortex Localization & Expression": All Code used in building Sculpt v0.1: Sculpt Dataset - accuracy copy.csv

Gene	Sequence
A2M	MSFGRDMELEHFDERDKAQRYSRGSRVNGLPSPTHSAHCSFYRTRTLQTLSSEKKAKKVRFYRNGDRYFKGIVYAISPDRFRSFEALLADLTRTLSDNVNLPQGVRTIYTIDGLKKISSLDQLVEGESYVCGSIEPFKKLEYTKNVNPNWSVNVKTTSASRAVSSLATAKGSPSEVRENKDFIRPKLVTIIRSGVKPRKAVRILLNKKTAHSFEQVLTDITDAIKLDSGVVKRLYTLDGKQVMCLQDFFGDDDIFIACGPEKFRYQDDFLLDESECRVVKSTSYTKIASSSRRSTTKSPGPSRRSKSPASTSSVNGTPGSQLSTPRSGKSPSPSPTSPGSLRKQRSSQHGGSSTSLASTKVCSSMDENDGPGEEVSEEGFQIPATITERYKVGRTIGDG…
ABAT	MLANSASVRILIKGGKVVNDDCTHEADVYIENGIIQQVGRELMIPGGAKVIDATGKLVIPGGIDTSTHFHQTFMNATCVDDFYHGTKAALVGGTTMIIGHVLPDKETSLVDAYEKCRGLADPKVCCDYALHVGITWWAPKVKAEMETLVREKGVNSFQMFMTYKDLYMLRDSELYQVLHACKDIGAIARVHAENGELVAEGAKEALDLGITGPEGIEISRPEELEAEATHRVITIANRTHCPIYLVNVSSISAGDVIAAAKMQGKVVLAETTTAHATLTGLHYYHQDWSHAAAYVTVPPLRLDTNTSTYLMSLLANDTLNIVASDHRPFTTKQKAMGKEDFTKIPHGVSGVQDRMSVIWERGVVGGKMDENRFVAVTSSNAAKLLNLYPRKGRIIPGAD…
ACAT1	MGAQFSKTAAKGEAAAERPGEAAVASSPSKANGQENGHVKVNGDASPAAAESGAKEELQANGSAPAADKEEPAAAGSGAASPSAAEKGEPAAAAAPEAGASPVEKEAPAEGEAAEPGSPTAAEGEAASAASSTSSPKAEDGATPSPSNETPKKKKKRFSFKKSFKLSGFSFKKNKKEAGEGGEAEAPAAEGGKDEAAGGAAAAAAEAGAASGEQAAAPGEEAAAGEEGAAGGDPQEAKPQEAAVAPEKPPASDETKAAEEPSKVEEKKAEEAGASAAACEAPSAAGPGAPPEQEAAPAEEPAAAAASSACAAPSQEAQPECSPEAPPAEAAE
ACAT2	MKMWLLVSHLVIISITTCLAEFTWYRRYGHGVSEEDKGFGPIFEEQPINTIYPEESLEGKVSLNCRARASPFPVYKWRMNNGDVDLTSDRYSMVGGNLVINNPDKQKDAGIYYCLASNNYGMVRSTEATLSFGYLDPFPPEERPEVRVKEGKGMVLLCDPPYHFPDDLSYRWLLNEFPVFITMDKRRFVSQTNGNLYIANVEASDKGNYSCFVSSPSITKSVFSKFIPLIPIPERTTKPYPADIVVQFKDVYALMGQNVTLECFALGNPVPDIRWRKVLEPMPSTAEISTSGAVLKIFNIQLEDEGIYECEAENIRGKDKHQARIYVQAFPEWVEHINDTEVDIGSDLYWPCVATGKPIPTIRWLKNGYAYHKGELRLYDVTFENAGMYQCIAENTYGA…
ACOT7	MASGADSKGDDLSTAILKQKNRPNRLIVDEAINEDNSVVSLSQPKMDELQLFRGDTVLLKGKKRREAVCIVLSDDTCSDEKIRMNRVVRNNLRVRLGDVISIQPCPDVKYGKRIHVLPIDDTVEGITGNLFEVYLKPYFLEAYRPIRKGDIFLVRGGMRAVEFKVVETDPSPYCIVAPDTVIHCEGEPIKREDEEESLNEVGYDDIGGCRKQLAQIKEMVELPLRHPALFKAIGVKPPRGILLYGPPGTGKTLIARAVANETGAFFFLINGPEIMSKLAGESESNLRKAFEEAEKNAPAIIFIDELDAIAPKREKTHGEVERRIVSQLLTLMDGLKQRAHVIVMAATNRPNSIDPALRRFGRFDREVDIGIPDATGRLEILQIHTKNMKLADDVDLEQV…
ACTG1	MAENTEGDLNSNLLHAPYHTGDPQLDTAIGQWLRWDKNPKTKEQIENLLRNGMNKELRDRLCCRMTFGTAGLRSAMGAGFCYINDLTVIQSTQGMYKYLERCFSDFKQRGFVVGYDTRGQVTSSCSSQRLAKLTAAVLLAKDVPVYLFSRYVPTPFVPYAVQKLKAVAGVMITASHNRKEDNGYKVYWETGAQITSPHDKEILKCIEECVEPWNGSWNDNLVDTSPLKRDPLQDICRRYMEDLKKICFYRELNSKTTLKFVHTSFHGVGHDYVQLAFKVFGFKPPIPVPEQKDPDPDFSTVKCPNPEEGESVLELSLRLAEKENARVVLATDPDADRLAAAELQENGCWKVFTGNELAALFGWWMFDCWKKNKSRNADVKNVYMLATTVSSKILKAIAL…
ACTN1	MGAPFVWALGLLMLQMLLFVAGEQGTQDITDASERGLHMQKLGSGSVQAALAELVALPCLFTLQPRPSAARDAPRIKWTKVRTASGQRQDLPILVAKDNVVRVAKSWQGRVSLPSYPRRRANATLLLGPLRASDSGLYRCQVVRGIEDEQDLVPLEVTGVVFHYRSARDRYALTFAEAQEACRLSSAIIAAPRHLQAAFEDGFDNCDAGWLSDRTVRYPITQSRPGCYGDRSSLPGVRSYGRRNPQELYDVYCFARELGGEVFYVGPARRLTLAGARAQCRRQGAALASVGQLHLAWHEGLDQCDPGWLADGSVRYPIQTPRRRCGGPAPGVRTVYRFANRTGFPSPAERFDAYCFRAHHPTSQHGDLETPSSGDEGEILSAEGPPVRELEPTLEEEEV…
ACTR1A	MPSDRPFKQRRSFADRCKEVQQIRDQHPSKIPVIIERYKGEKQLPVLDKTKFLVPDHVNMSELVKIIRRRLQLNPTQAFFLLVNQHSMVSVSTPIADIYEQEKDEDGFLYMVYASQETFGF
ACTR2	MCAAQMPPLAHIFRGTFVHSTWTCPMEVLRDHLLGVSDSGKIVFLEEASQQEKLAKEWCFKPCEIRELSHHEFFMPGLVDTHIHASQYSFAGSSIDLPLLEWLTKYTFPAEHRFQNIDFAEEVYTRVVRRTLKNGTTTACYFATIHTDSSLLLADITDKFGQRAFVGKVCMDLNDTFPEYKETTEESIKETERFVSEMLQKNYSRVKPIVTPRFSLSCSETLMGELGNIAKTRDLHIQSHISENRDEVEAVKNLYPSYKNYTSVYDKNNLLTNKTVMAHGCYLSAEELNVFHERGASIAHCPNSNLSLSSGFLNVLEVLKHEVKIGLGTDVAGGYSYSMLDAIRRAVMVSNILLINKVNEKSLTLKEVFRLATLGGSQALGLDGEIGNFEVGKEFDAIL…
ACTR3	MAAADGDDSLYPIAVLIDELRNEDVQLRLNSIKKLSTIALALGVERTRSELLPFLTDTIYDEDEVLLALAEQLGTFTTLVGGPEYVHCLLPPLESLATVEETVVRDKAVESLRAISHEHSPSDLEAHFVPLVKRLAGGDWFTSRTSACGLFSVCYPRVSSAVKAELRQYFRNLCSDDTPMVRRAAASKLGEFAKVLELDNVKSEIIPMFSNLASDEQDSVRLLAVEACVNIAQLLPQEDLEALVMPTLRQAAEDKSWRVRYMVADKFTELQKAVGPEITKTDLVPAFQNLMKDCEAEVRAAASHKVKEFCENLSADCRENVIMSQILPCIKELVSDANQHVKSALASVIMGLSPILGKDNTIEHLLPLFLAQLKDECPEVRLNIISNLDCVNEVIGIRQ…
AFG3L2	MSFQGKKSIPRITSDRLLIRGGRIVNDDQSFYADVHVEDGLIKQIGENLIVPGGIKTIDAHGLMVLPGGVDVHTRLQMPVLGMTPADDFCQGTKAALAGGTTMILDHVFPDTGVSLLAAYEQWRERADSAACCDYSLHVDITRWHESIKEELEALVKEKGVNSFLVFMAYKDRCQCSDSQTIAKQANCPLYVTKVMSKGAADAIAQAKRRGVVVFGEPITASLGTDGSHYWSKNWAKAAAFVTSPPVNPDPTTADHLTCLLSSGDLQVTGSAHCTFTTAQKAVGKDNFALIPEGTNGIEERMSMVWEKCVASGKMDENEFVAVTSTNAAKIFNFYPRKGRVAVGSDADLVIWNPKATKIISAKTHNLNVEYNIFEGVECRGAPAVVISQGRVALEDGKM…
STXBP1	MAASKPVEAAVVAAAVPSSGSGVGGGGTAGPGTGGLPRWQLALAVGAPLLLGAGAIYLWSRQQRRREARGRGDASGLKRNSERKTPEGRASPAPGSGHPEGPGAHLDMNSLDRAQAAKNKGNKYFKAGKYEQAIQCYTEAISLCPTEKNVDLSTFYQNRAAAFEQLQKWKEVAQDCTKAVELNPKYVKALFRRAKAHEKLDNKKECLEDVTAVCILEGFQNQQSMLLADKVLKLLGKEKAKEKYKNREPLMPSPQFIKSYFSSFTDDIISQPMLKGEKSDEDKDKEGEALEVKENSGYLKAKQYMEEENYDKIISECSKEIDAEGKYMAEALLLRATFYLLIGNANAAKPDLDKVISLKEANVKLRANALIKRGSMYMQQQQPLLSTQDFNMAADIDPQ…
MAPK1	MGVLMSKRQTVEQVQKVSLAVSAFKDGLRDRPSIRRTGELPGSRRGTVEGSVQEVQEEKEAEAGTSVVQEESSAGRAAWERLRDGRGVEPEEFDRTSRFTPPAFIRPTRKLDDDKPPEICLEPREPVVNDEMCDVCEVWTAESLFPCRVCTRVFHDGCLRRMGYIQGDSAAEVTEMAHTETGWSCHYCDNINLLLTEEEMYSLTETFQRCKVIPDCSLTLEDFLRYRHQAAKRGDRDRALSEEQEEQAARQFAALDPEHRGHIEWPDFLSHESLLLLQQLRPQNSLLRLLTVKERERARAAFLARGSGSTVSEAECRRAQHSWFCKRFPEAPSCSVSISHVGPIADSSPASSSSKSQDKTLLPTEQESRFVDWPTFLQENVLYILAARPNSAAIHLKPPG
ALCAM	MVEAFCATWKLTNSQNFDEYMKALGVGFATRQVGNVTKPTVIISQEGDKVVIRTLSTFKNTEISFQLGEEFDETTADDRNCKSVVSLDGDKLVHIQKWDGKETNFVREIKDGKMVMTLTFGDVVAVRHYEKA
AKR1B1	MAAGCLLALTLTLFQSLLIGPSSEEPFPSAVTIKSWVDKMQEDLVTLAKTASGVNQLVDIYEKYQDLYTVEPNNARQLVEIAARDIEKLLSNRSKALVRLALEAEKVQAAHQWREDFASNEVVYYNAKDDLDPEKNDSEPGSQRIKPVFIEDANFGRQISYQHAAVHIPTDIYEGSTIVLNELNWTSALDEVFKKNREEDPSLLWQVFGSATGLARYYPASPWVDNSRTPNKIDLYDVRRRPWYIQGAASPKDMLILVDVSGSVSGLTLKLIRTSVSEMLETLSDDDFVNVASFNSNAQDVSCFQHLVQANVRNKKVLKDAVNNITAKGITDYKKGFSFAFEQLLNYNVSRANCNKIIMLFTDGGEERAQEIFNKYNKDKKVRVFTFSVGQHNYDRGPI…
AK1	MNPNCARCGKIVYPTEKVNCLDKFWHKACFHCETCKMTLNMKNYKGYEKKPYCNAHYPKQSFTMVADTPENLRLKQQSELQSQVRYKEEFEKNKGKGFSVVADTPELQRIKKTQDQISNIKYHEEFEKSRMGPSGGEGMEPERRDSQDGSSYRRPLEQQQPHHIPTSAPVYQQPQQQPVAQSYGGYKEPAAPVSIQRSAPGGGGKRYRAVYDYSAADEDEVSFQDGDTIVNVQQIDDGWMYGTVERTGDTGMLPANYVEAI
AHCY	MTANGTAEAVQIQFGLINCGNKYLTAEAFGFKVNASASSLKKKQIWTLEQPPDEAGSAAVCLRSHLGRYLAADKDGNVTCEREVPGPDCRFLIVAHDDGRWSLQSEAHRRYFGGTEDRLSCFAQTVSPAEKWSVHIAMHPQVNIYSVTRKRYAHLSARPADEIAVDRDVPWGVDSLITLAFQDQRYSVQTADHRFLRHDGRLVARPEPATGYTLEFRSGKVAFRDCEGRYLAPSGPSGTLKAGKATKVGKDELFALEQSCAQVVLQAANERNVSTRQGMDLSANQDEETDQETFQLEIDRDTKKCAFRTHTGKYWTLTATGGVQSTASSKNASCYFDIEWRDRRITLRASNGKFVTSKKNGQLAASVETAGDSELFLMKLINRPIIVFRGEHGFIGCRK…
MBP	MSATNNIAQARKLVEQLRIEAGIERIKVSKAASDLMSYCEQHARNDPLLVGVPASENPFKDKKPCIIL
PPP1CB	MSFLQDPSFFTMGMWSIGAGALGAAALALLLANTDVFLSKPQKAALEYLEDIDLKTLEKEPRTFKAKELWEKNGAVIMAVRRPGCFLCREEAADLSSLKSMLDQLGVPLYAVVKEHIRTEVKDFQPYFKGEIFLDEKKKFYGPQRRKMMFMGFIRLGVWYNFFRAWNGGFSGNLEGEGFILGGVFVVGSGKQGILLEHREKEFGDKVNLLSVLEAAKMIKPQTLASEKK
UBC	MASVGECPAPVPVKDKKLLEVKLGELPSWILMRDFSPSGIFGAFQRGYYRYYNKYINVKKGSISGITMVLACYVLFSYSFSYKHLKHERLRKYH
CBR1	MSEEQFGGDGAAAAATAAVGGSAGEQEGAMVAATQGAAAAAGSGAGTGGGTASGGTEGGSAESEGAKIDASKNEEDEGHSNSSPRHSEAATAQREEWKMFIGGLSWDTTKKDLKDYFSKFGEVVDCTLKLDPITGRSRGFGFVLFKESESVDKVMDQKEHKLNGKVIDPKRAKAMKTKEPVKKIFVGGLSPDTPEEKIREYFGGFGEVESIELPMDNKTNKRRGFCFITFKEEEPVKKIMEKKYHNVGLSKCEIKVAMSKEQYQQQQQWGSRGGFAGRARGRGGGPSQNWNQGYSNYWNQGYGNYGYNSQGYGGYGGYDYTGYNNYYGYGDYSNQQSGYGKVSRRGGHQNSYKPY
DBI	MVACRAIGILSRFSAFRILRSRGYICRNFTGSSALLTRTHINYGVKGDVAVVRINSPNSKVNTLSKELHSEFSEVMNEIWASDQIRSAVLISSKPGCFIAGADINMLAACKTLQEVTQLQEAQRIVEKLEKSTKPIVAAINGSCLGGGLEVAISCQYRIATKDRKTVLGTPEVLLGALPGAGGTQRLPKMVGVPAALDMMLTGRSIRADRAKKMGLVDQLVEPLGPGLKPPEERTIEYLEEVAITFAKGLADKKISPKRDKGLVEKLTAYAMTIPFVRQQVYKKVEEKVRKQTKGLYPAPLKIIDVVKTGIEQGSDAGYLCESQKFGELVMTKESKALMGLYHGQVLCKKNKFGAPQKDVKHLAILGAGLMGAGIAQVSVDKGLKTILKDATLTALDRG…
BASP1	MCDKEFMWALKNGDLDEVKDYVAKGEDVNRTLEGGRKPLHYAADCGQLEILEFLLLKGADINAPDKHHITPLLSAVYEGHVSCVKLLLSKGADKTVKGPDGLTAFEATDNQAIKALLQ
PHB2	MNAGSDPVVIVSAARTIIGSFNGALAAVPVQDLGSTVIKEVLKRATVAPEDVSEVIFGHVLAAGCGQNPVRQASVGAGIPYSVPAWSCQMICGSGLKAVCLAVQSIGIGDSSIVVAGGMENMSKAPHLAYLRTGVKIGEMPLTDSILCDGLTDAFHNCHMGITAENVAKKWQVSREDQDKVAVLSQNRTENAQKAGHFDKEIVPVLVSTRKGLIEVKTDEFPRHGSNIEAMSKLKPYFLTDGTGTVTPANASGINDGAAAVVLMKKSEADKRGLTPLARIVSWSQVGVEPSIMGIGPIPAIKQAVTKAGWSLEDVDIFEINEAFAAVSAAIVKELGLNPEKVNIEGGAIALGHPLGASGCRILVTLLHTLERMGRSRGVAALCIGGGMGIAMCVQRE
ABAT	MLANSASVRILIKGGKVVNDDCTHEADVYIENGIIQQVGRELMIPGGAKVIDATGKLVIPGGIDTSTHFHQTFMNATCVDDFYHGTKAALVGGTTMIIGHVLPDKETSLVDAYEKCRGLADPKVCCDYALHVGITWWAPKVKAEMETLVREKGVNSFQMFMTYKDLYMLRDSELYQVLHACKDIGAIARVHAENGELVAEGAKEALDLGITGPEGIEISRPEELEAEATHRVITIANRTHCPIYLVNVSSISAGDVIAAAKMQGKVVLAETTTAHATLTGLHYYHQDWSHAAAYVTVPPLRLDTNTSTYLMSLLANDTLNIVASDHRPFTTKQKAMGKEDFTKIPHGVSGVQDRMSVIWERGVVGGKMDENRFVAVTSSNAAKLLNLYPRKGRIIPGAD…
HBB	MAGYLRVVRSLCRASGSRPAWAPAALTAPTSQEQPRRHYADKRIKVAKPVVEMDGDEMTR
PHB	MSSSYDEASLAPEETTDSFWEVGNYKRTVKRIDDGHRLCNDLMNCVQERAKIEKAYGQQL
IDH3B	MFARKPPGAAPLGAMPVPDQPSSASEKTSSLSPGLNTSNGDGSETETTSAILASVKEQELQFERLTRELEAERQIVASQLERCKLGSETGSMSSMSSAEEQFQWQSQDGQKDIEDELTTGLELVDSCIRSLQESGILDPQDYSTGERPSLLSQSALQLNSKPEGSFQYPASYHSNQTLALGETTPSQLPARGTQARATGQSFSQGTTSRAGHLAGPEPAPPPPPPPREPFAPSLGSAFHLPDAPPAAAAAALYYSSSTLPAPPRGGSPLAAPQGGSPTKLQRGGSAPEGATYAAPRGSSPKQSPSRLAKSYSTSSPINIVVSSAGLSPIRVTSPPTVQSTISSSPIHQLSSTIGTYATLSPTKRLVHASEQYSKHSQELYATATLQRPGSLAAGSRASY…
ABR	MVDAFLGTWKLVDSKNFDDYMKSLGVGFATRQVASMTKPTTIIEKNGDILTLKTHSTFKNTEISFKLGVEFDETTADDRKVKSIVTLDGGKLVHLQKWDGQETTLVRELIDGKLILTLTHGTAVCTRTYEKEA
ALB	MSTGTFVVSQPLNYRGGARVEPADASGTEKAFEPATGRVIATFTCSGEKEVNLAVQNAKAAFKIWSQKSGMERCRILLEAARIIREREDEIATMECINNGKSIFEARLDIDISWQCLEYYAGLAASMAGEHIQLPGGSFGYTRREPLGVCVGIGAWNYPFQIASWKSAPALACGNAMVFKPSPFTPVSALLLAEIYSEAGVPPGLFNVVQGGAATGQFLCQHPDVAKVSFTGSVPTGMKIMEMSAKGIKPVTLELGGKSPLIIFSDCDMNNAVKGALMANFLTQGQVCCNGTRVFVQKEILDKFTEEVVKQTQRIKIGDPLLEDTRMGPLINRPHLERVLGFVKVAKEQGAKVLCGGDIYVPEDPKLKDGYYMRPCVLTNCRDDMTCVKEEIFGPVMSI…
BIN1	MSKGLPETRTDAAMSELVPEPRPKPAVPMKPMSINSNLLGYIGIDTIIEQMRKKTMKTGFDFNIMVVGQSGLGKSTLVNTLFKSQVSRKASSWNREEKIPKTVEIKAIGHVIEEGGVKMKLTVIDTPGFGDQINNENCWEPIEKYINEQYEKFLKEEVNIARKKRIPDTRVHCCLYFISPTGHSLRPLDLEFMKHLSKVVNIIPVIAKADTMTLEEKSEFKQRVRKELEVNGIEFYPQKE
BCAN	MDVFKKGFSIAKEGVVGAVEKTKQGVTEAAEKTKEGVMYVGAKTKENVVQSVTSVAEKTKEQANAVSEAVVSSVNTVATKTVEEAENIAVTSGVVRKEDLRPSAPQQEGEASKEKEEVAEEAQSGGD
BSG	MAPHRPAPALLCALSLALCALSLPVRAATASRGASQAGAPQGRVPEARPNSMVVEHPEFLKAGKEPGLQIWRVEKFDLVPVPTNLYGDFFTGDAYVILKTVQLRNGNLQYDLHYWLGNECSQDESGAAAIFTVQLDDYLNGRAVQHREVQGFESATFLGYFKSGLKYKKGGVASGFKHVVPNEVVVQRLFQVKGRRVVRATEVPVSWESFNNGDCFILDLGNNIHQWCGSNSNRYERLKATQVSKGIRDNERSGRARVHVSEEGTEPEAMLQVLGPKPALPAGTEDTAKEDAANRKLAKLYKVSNGAGTMSVSLVADENPFAQGALKSEDCFILDHGKDGKIFVWKGKQANTEERKAALKTASDFITKMDYPKQTQVSVLPEGGETPLFKQFFKNWRDP…
